# Neutralizing antibody titers predict protection from virus transmission in a cohort of household members with documented exposure to SARS-CoV-2

**DOI:** 10.1101/2024.12.10.24318774

**Authors:** Henrike Maaß, Imke Hinrichs, Martina Pavletic, Manuela Harries, Tatjana Prinke, Najat Bdeir, Richard Egelkamp, Berit Lange, Yannic C Bartsch, Mate Lerga, Luka Cicin-Sain

## Abstract

**Background:** While correlates of protection against symptomatic and severe breakthrough SARS-CoV-2 infections are well characterized, correlates of protection against virus transmission are incompletely understood.

**Methods:** We studied a Croatian cohort of individuals with documented household exposure to SARS-CoV-2 in December 2022. Sera were acquired prior to symptom onset, at the time of the COVID-19 diagnosis of the index cases, and comprehensively analyzed for correlates of protection against virus transmission. We monitored participants for 14 days and tested them with PCR at the end of the observation period to identify any virus transmission, including asymptomatic ones.

**Interpretation:** Out of nearly 200 tested serological parameters, 22 features were significantly different between the infected and the uninfected participants. Titers of variant-specific neutralizing antibody showed the biggest difference and were significantly higher in the uninfected subgroup. Some infected individuals with strong IgM responses to the spike antigen showed robust neutralization titers as well. Since IgM is likely an indication of recent antigenic exposure, data were reanalyzed by excluding such values. This refined analysis showed a complete segregation of infected and uninfected individuals into groups with low and high variant-specific neutralization titers. Therefore, our data indicate that high neutralizing titers are correlates of protection against SARS-CoV-2 transmission in intense contacts among household members.

**Funding:** This research was funded by the Impulse and Networking fund of the Helmholtz Association through the grant PIE-0008 to LCS and VH-NG-19-28 to YCB and by the Deutsche Forschungsgemeinschaft (DFG, German Research Foundation) under Germany’s Excellence Strategy - EXC 2155 - project number 390874280 to LCS. BL and MH received funding within the RESPINOW project from the Federal Ministry of Education and Research under the grant number 031L0298A.

**Research in Context:** *Evidence before this study:* Pre-existing immunity to SARS-CoV-2, whether from prior infections or vaccinations, has been shown to primarily protect against severe disease rather than preventing infection altogether. Many current studies examining this phenomenon focus on cohorts with breakthrough infections occurring a certain time after their last vaccination. However, these studies often lack precise information about when the individuals were infected and their serological status immediately before the infection.

*Added value of this study:* Unlike other studies, we focused on a cohort of individuals with a confirmed SARS-CoV-2-positive household member. Serum samples were collected before symptom onset, coinciding with the COVID-19 diagnosis of the index cases. We analyzed various serum features to comprehensively assess their ability to protect not only against severe disease but also against virus transmission. Our findings revealed that individuals who remained uninfected had significantly higher concentrations of neutralizing antibodies compared to those who became infected.

*Implications of the available evidence:* This finding suggests that neutralizing antibodies serve as a correlate of protection against virus transmission and could inform booster strategies based not on a fixed timeline but on antibody levels dropping below a specific threshold. However, due to the limited sample size of our study, larger studies are needed to confirm these results and establish an exact threshold.
