## Supplementary material for "Neutralizing antibody titers predict protection from virus transmission in a cohort of household members with documented exposure to SARS-CoV-2": Serolomics data for all study participants

### Sheet: Tabelle1
	positive	negative	negative	positive	positive	positive	positive	negative	positive	positive	positive	positive	negative	negative	negative	negative	positive	negative	negative	negative	Volcano Plot analysis (negative vs. positive)
Biomarker	2B	3B	6B	7B	8B	8C	10B	12B	14B	16B	17B	19B	20B	22B	24B	24C	26B	27B	28B	30B	Biomarker	logFC	P.Value	significance	direction
BA4_5__ADCD	3.32797	4.1634	3.37985	3.88343	2.89487	3.19728	3.38543	3.42781	2.85309	3.76953	3.08672	2.81425	4.09597	4.34686	4.16797	4.26649	4.22178	3.06707	4.32274	3.67651	BA4_5__ADCD	0.548033	0.0151494	TRUE	Upregulated
IgG1_D614G_S2	4.69094	5.59277	5.21955	4.41607	4.5435	4.69932	5.00697	4.64168	3.3046	4.92395	5.25071	3.47777	5.61065	5.55581	5.13765	4.43887	4.60821	4.85166	5.71433	4.30667	IgG1_D614G_S2	0.614759	0.0245195	TRUE	Upregulated
IgG1_D614G_NTD	3.07151	3.3544	2.9196	3.45545	2.799	3.0929	2.98655	3.08672	2.89042	3.34124	2.94226	2.83187	3.70148	4.85333	3.35238	3.35851	3.11059	2.95593	4.48978	3.21352	IgG1_D614G_NTD	0.476385	0.035696	TRUE	Upregulated
IgG1_BA1_S	5.08707	5.55096	5.27128	5.48089	4.87892	4.79306	5.32509	5.06104	4.5768	5.25717	4.93752	4.5302	5.38262	6.01494	5.44267	5.49661	5.68753	4.86982	5.93852	5.24174	IgG1_BA1_S	0.371596	0.032904	TRUE	Upregulated
IgG1_BA4_S	5.79029	5.86658	5.76492	5.81723	5.76492	5.75473	5.71979	5.69548	5.68215	5.70672	5.68842	5.63043	5.8485	6.07372	5.83822	5.87332	5.82607	5.71975	5.987	5.85763	IgG1_BA4_S	0.114437	0.0228554	TRUE	Upregulated
IgG1_B4_RBD	4.13906	4.76252	3.37722	3.99715	3.53479	3.43016	3.99784	4.59326	3.32346	4.12602	3.4096	3.17099	3.86034	5.82413	4.57838	4.85268	5.06394	3.39305	5.25147	4.36987	IgG1_B4_RBD	0.666991	0.036009	TRUE	Upregulated
IgG3_BA4_S	5.55776	5.24179	5.71181	5.49442	5.62221	5.56431	5.65896	5.2974	5.50884	5.62737	5.68131	5.5845	5.47814	4.4962	5.16084	5.07625	5.13277	5.52234	4.61068	5.5353	IgG3_BA4_S	-0.33017	0.0226218	TRUE	Downregulated
IgA1_D614G_S9	4.38344	5.1655	5.40986	4.63416	4.31854	4.15386	4.7132	4.93138	3.74111	4.51943	4.71821	3.92852	4.60247	4.61623	5.02136	4.85166	4.89357	4.10536	4.56601	4.53294	IgA1_D614G_S9	0.379872	0.0308095	TRUE	Upregulated
IgA1_B1_RBD	3.9808	4.5083	4.62162	4.07971	3.83718	3.6861	4.21147	4.08037	3.75872	3.92332	3.71374	3.83863	4.13653	4.48884	4.55979	4.38813	4.65656	3.74819	4.38449	3.81594	IgA1_B1_RBD	0.304598	0.0335509	TRUE	Upregulated
IgA1_B4_RBD	3.94136	4.51665	4.3662	4.08695	3.99352	3.72803	4.12263	4.68097	3.82523	3.97731	3.77019	3.87286	4.16253	4.48061	4.57946	4.50844	4.6165	3.73215	4.43235	3.98621	IgA1_B4_RBD	0.351101	0.0094854	TRUE	Upregulated
FcgR2a_R167_NC	3.8799	4.7565	4.70927	6.10551	4.45525	3.93268	4.10281	5.5521	3.91882	4.10496	5.05857	3.97002	5.70842	5.23154	4.88794	4.54894	6.03743	5.53964	5.47781	6.11394	FcgR2a_R167_NC	0.696015	0.0373721	TRUE	Upregulated
FcgR3a_V176_NC	3.73288	4.91617	4.77851	6.06819	4.60195	3.79882	3.79232	5.27199	3.59566	3.81508	5.08435	3.76934	5.65418	5.14838	4.86958	4.34551	6.00043	5.51632	5.58019	6.07555	FcgR3a_V176_NC	0.789735	0.0295312	TRUE	Upregulated
FcgR3b_NA2_D614G_S28	4.47693	5.77743	5.19339	4.02015	3.981	4.99631	4.48048	4.35475	3.5229	4.20653	4.60692	3.70152	5.5906	5.52098	4.28309	3.98059	4.17726	3.98612	5.75128	3.96781	FcgR3b_NA2_D614G_S28	0.623602	0.0373289	TRUE	Upregulated
nAb_Wuhan	2.89741	3.22063	2.97011	3.03463	2.30578	2.31429	2.49914	2.52569	1.39794	2.9619	2.42732	1.9918	3.60163	4.25263	3.11826	3.77305	3.46598	1.90709	3.88366	2.58726	nAb_Wuhan	0.654385	0.0335387	TRUE	Upregulated
nAb_BA.1	2.48173	3.54456	2.75412	3.01828	1.98932	2.10924	2.68215	2.33203	1.39794	2.47129	1.9682	1.39794	2.83423	4.10667	3.51468	3.74679	3.69793	1.99726	3.98883	2.87616	nAb_BA.1	0.848131	0.0130569	TRUE	Upregulated
nAb_BA.4_5	1.96156	3.62459	2.47842	2.88041	1.39794	1.55485	2.28601	2.58331	1.39794	1.84148	1.39794	1.39794	2.67697	4.37557	3.17464	3.74265	3.50284	1.39794	3.46523	2.72965	nAb_BA.4_5	1.06301	0.00558963	TRUE	Upregulated
nAb_closest strain	2.00988	3.62459	2.47842	2.88041	1.39794	1.55485	2.28601	2.58331	1.39794	1.84148	1.39794	1.39794	2.80808	3.51746	2.77012	3.03663	3.50284	1.39794	3.0983	2.07298	nAb_closest strain	0.77206	0.0195601	TRUE	Upregulated
BA4_5__ADNP	1.92195	2.18469	1.87332	1.96685	1.69329	1.66745	1.71265	1.75243	1.54716	1.84603	1.75205	1.57921	1.95641	2.57807	2.06819	2.00988	2.2266	1.65321	2.52375	1.84292	BA4_5__ADNP	0.252963	0.0414099	TRUE	Upregulated
IgG1_D614G_S	4.93275	5.72181	5.35045	5.58321	5.21916	4.88736	5.13442	5.43848	3.02551	5.43792	5.31199	3.52885	5.94915	6.10037	5.65562	5.67256	5.85156	4.39741	6.03941	5.26173	IgG1_D614G_S	0.667428	0.049167	TRUE	Upregulated
IgG1_D614G_RBD	5.03115	5.702	5.03768	5.15446	5.21101	4.31032	5.32021	5.47146	3.53122	5.34617	4.8171	3.53706	5.61631	6.07372	5.46666	5.63498	5.81057	4.12744	5.96942	5.13201	IgG1_D614G_RBD	0.616241	0.049187	TRUE	Upregulated
IgA2_D614G_RBD	3.30038	3.87492	4.15168	3.44623	3.11261	2.94939	3.71734	4.19754	3.41506	3.28522	3.41196	3.2833	3.96324	3.68619	4.18116	3.55703	4.12013	3.06277	3.66908	3.13878	IgA2_D614G_RBD	0.344078	0.0464325	TRUE	Upregulated
FcgR3a_V176_D614G_S24	5.18946	5.95665	5.5063	4.72786	4.89793	5.37926	5.26436	5.10476	3.57177	5.16792	5.41052	4.37342	5.83506	5.80175	5.12822	4.79048	5.09694	4.96182	5.89209	4.87844	FcgR3a_V176_D614G_S24	0.477612	0.0471753	TRUE	Upregulated
IgG1_D614G_S1	5.01669	5.70372	4.96567	5.58985	4.80676	4.40088	5.13541	5.3587	3.10551	5.4782	4.91679	3.29048	5.77415	6.07372	5.4767	5.61465	5.78104	3.90428	6.01703	5.26611	IgG1_D614G_S1	0.663312	0.0665953	FALSE	Upregulated
IgG1_B1_RBD	4.10063	4.79534	3.52094	3.9857	3.46805	3.39199	4.11332	4.45771	3.27898	4.09144	3.39559	3.21827	3.87558	5.69329	4.44393	4.59714	5.1324	3.39401	5.23874	3.88287	IgG1_B1_RBD	0.572318	0.0636888	FALSE	Upregulated
IgA2_D614G_S	3.29314	4.24316	4.60268	3.61231	3.25995	3.11826	3.9524	4.65864	2.98923	3.88338	3.80649	3.14644	4.23466	3.74017	4.32454	3.76466	4.31741	3.01473	3.61532	3.49227	IgA2_D614G_S	0.431183	0.0561595	FALSE	Upregulated
IgA2_D614G_S11	3.07041	3.75293	3.82988	3.46953	3.00173	2.89542	3.53801	3.78711	3.03322	3.13814	3.086	2.94349	3.75986	3.36922	3.89243	3.28858	3.99096	2.86599	3.52969	3.05442	IgA2_D614G_S11	0.296318	0.0687814	FALSE	Upregulated
FcgR2a_R167_D614G_NTD	3.69046	3.44646	3.16613	3.65792	3.13306	3.62392	3.67191	4.7894	3.52492	3.92967	3.44592	3.45232	3.90485	5.6395	3.81889	3.75105	3.63869	3.79021	4.40925	3.60778	FcgR2a_R167_D614G_NTD	0.455473	0.0659077	FALSE	Upregulated
FcgR3a_V176_D614G_NTD	3.76634	3.83866	3.52905	4.22268	3.28126	3.94567	3.53908	3.8402	3.49962	3.97067	3.55727	3.63007	4.3503	5.44002	3.80821	3.90773	3.86454	3.66769	4.93948	3.93026	FcgR3a_V176_D614G_NTD	0.397441	0.0701102	FALSE	Upregulated
FcgR3b_NA1_D614G_S26	4.47371	5.70243	5.25897	3.83059	4.01901	5.01587	4.19356	5.7644	3.17391	3.45446	4.55108	5.26027	5.77779	3.42708	4.18154	4.96954	3.96204	3.87714	5.8979	3.97025	FcgR3b_NA1_D614G_S26	0.689255	0.0640304	FALSE	Upregulated
FcgR3b_NA2_BA1_S	5.91882	6.05115	5.96095	6.02325	5.67117	5.84572	5.98834	6.00796	5.5204	5.97058	5.73759	5.92942	6.00368	6.11727	6.01284	6.02735	6.06819	5.75166	6.09342	5.96848	FcgR3b_NA2_BA1_S	0.132129	0.0587642	FALSE	Upregulated
FcgR3b_NA2_B4_RBD	4.19286	4.24857	3.75853	3.9453	3.6715	3.9102	3.83155	4.44033	3.61862	4.00679	3.6536	3.82517	4.03415	5.96355	4.14496	4.46147	4.9613	3.73111	5.27347	4.27735	FcgR3b_NA2_B4_RBD	0.471662	0.0691819	FALSE	Upregulated
IgA1_D614G_S	4.43643	5.29011	5.55908	4.61231	4.49615	4.53655	4.89174	5.31842	3.80147	5.00907	4.9654	4.16679	4.77109	4.65367	5.16174	5.00195	5.00378	3.98715	4.77647	4.77264	IgA1_D614G_S	0.337263	0.0825367	FALSE	Upregulated
IgA1_D614G_NTD	3.43648	4.04159	3.75008	3.82601	3.43417	3.37134	3.7739	4.37751	3.43767	3.45355	3.42562	3.28803	3.56229	3.76005	3.75481	3.54667	3.81295	3.4391	3.54864	3.49297	IgA1_D614G_NTD	0.201398	0.0828589	FALSE	Upregulated
FcgR2a_H167_HKU1_S	5.27522	5.72346	5.87011	5.21068	5.6217	4.73136	5.99804	5.55236	5.42029	5.04508	5.33117	5.54641	5.68886	5.12812	5.51383	5.66558	5.45471	5.56405	5.62844	5.58399	FcgR2a_H167_HKU1_S	0.228414	0.0774152	FALSE	Upregulated
FcgR2a_R167_D614G_S18	5.46792	5.95617	5.56546	4.33765	4.71297	5.23636	5.25993	5.42354	3.62195	5.52782	5.37463	4.60726	5.83853	5.91855	5.16909	4.83277	4.91421	4.73596	5.91698	4.37188	FcgR2a_R167_D614G_S18	0.466824	0.0832099	FALSE	Upregulated
FcgR3b_NA1_HKU1_S	4.18707	4.74633	4.96004	3.52821	4.48283	3.72292	5.17767	4.54604	4.4015	3.17114	3.64807	4.46187	4.48156	3.22686	4.26682	4.74624	3.74958	4.85261	4.70573	4.34019	FcgR3b_NA1_HKU1_S	0.434156	0.0840454	FALSE	Upregulated
IgA1_D614G_RBD	4.43643	5.14071	5.49683	4.45066	4.49252	4.22567	4.87062	5.19091	4.42862	4.52605	5.08677	4.28932	4.66494	4.65729	5.04273	4.88906	4.88128	4.04566	4.68789	4.5717	IgA1_D614G_RBD	0.269976	0.0937601	FALSE	Upregulated
FcgR3a_V176_B4_RBD	4.92884	5.11967	4.02342	4.57144	4.0492	4.27372	4.68476	5.26842	3.86703	4.88941	3.96584	4.55763	4.47821	6.0086	4.8516	5.29933	5.62256	4.20879	5.6464	4.9406	FcgR3a_V176_B4_RBD	0.443464	0.0950935	FALSE	Upregulated
FcgR2b_c_HKU1_S	4.45176	5.20678	5.5594	5.05637	4.89382	3.84295	5.61524	5.08346	4.76925	4.1682	4.42716	5.34736	5.06172	4.31298	4.67071	5.45748	4.29209	4.91753	4.99278	5.09475	FcgR2b_c_HKU1_S	0.34934	0.101946	FALSE	Upregulated
D614G_ADNP	2.44871	2.69897	2.67256	2.86864	2.2014	2.17173	2.23553	2.40909	1.67256	2.37931	2.34143	1.67164	2.40398	2.70458	2.68485	2.22981	2.33696	1.8238	2.52666	2.23691	D614G_ADNP	0.206331	0.16002	FALSE	Upregulated
BA4_5__ADNKA_CD107a	0.131939	-0.225483	0.770852	0.829625	-0.782516	0.842921	-0.60206	-0.568636	-0.667562	0.351216	-0.530178	-1.46218	1.12222	1.01136	-0.19044	-0.296709	0.503109	-0.519993	1.19033	0.792742	BA4_5__ADNKA_CD107a	0.447192	0.187395	FALSE	Upregulated
IgG1_NC	3.24378	4.55686	4.14397	5.99826	3.68142	3.1564	3.25491	4.9614	3.20831	3.26019	4.76323	3.09552	5.30037	4.38943	4.37833	3.88136	5.74702	3.37676	5.04128	6.03342	IgG1_NC	0.665415	0.128388	FALSE	Upregulated
IgG1_OC43_S	4.88202	5.67669	5.57723	4.55365	5.248	5.13553	5.86864	4.99991	4.19184	4.56009	5.27992	4.99646	5.75853	5.40192	5.44835	4.77259	5.02803	4.2508	5.64933	5.34311	IgG1_OC43_S	0.313429	0.145074	FALSE	Upregulated
IgG2_D614G_NTD	3.77291	3.37144	3.0498	3.33435	3.17011	3.12921	3.5803	5.6637	3.41447	3.33905	2.99607	3.12905	3.23767	4.40256	4.17872	3.64748	3.6816	3.74028	3.14019	3.22853	IgG2_D614G_NTD	0.411325	0.130257	FALSE	Upregulated
IgG2_BA1_S	5.42029	4.97996	4.95139	5.21036	5.10836	5.07198	5.46462	4.97761	4.9956	4.98775	4.78797	4.92678	4.71541	5.29984	5.06336	5.23615	5.38202	5.11419	4.35591	4.94752	IgG2_BA1_S	-0.171437	0.137318	FALSE	Downregulated
IgG2_BA4_S	5.67394	5.48069	5.61797	5.61855	5.61751	5.70672	5.71433	5.57848	5.5871	5.54159	5.57221	5.63749	5.51859	5.25969	5.53041	5.66181	5.57633	5.70027	4.70273	5.67806	IgG2_BA4_S	-0.151707	0.131617	FALSE	Downregulated
IgG3_D614G_S6	4.1067	5.3083	4.98865	4.66708	4.49201	4.37711	4.0277	4.63798	3.11528	3.93508	4.10548	3.70152	5.00267	4.41285	3.69854	4.03981	4.29	3.6506	4.09954	4.25342	IgG3_D614G_S6	0.327441	0.155223	FALSE	Upregulated
IgG3_BA1_S	4.57416	4.50202	4.54299	4.7373	4.63294	4.35936	4.59111	4.25427	4.16197	4.49109	4.46747	4.32634	4.58609	4.23448	3.96579	4.42188	4.14162	4.32548	4.00102	4.26195	IgG3_BA1_S	-0.138738	0.148157	FALSE	Downregulated
IgA2_D614G_S12	3.13609	3.69342	3.39164	3.11975	3.07518	3.00475	3.5611	3.48643	3.09079	3.11478	3.21458	3.1232	3.37912	2.97382	3.72218	3.0693	3.29314	3.09708	3.15106	3.11942	IgA2_D614G_S12	0.135013	0.182117	FALSE	Upregulated
IgA2_BA1_S	4.86163	4.94734	5.03811	4.85067	4.76465	4.75142	5.10673	4.6221	4.55238	4.73554	4.77119	4.65625	4.48745	3.49185	4.89821	4.2026	4.40466	4.57044	3.572	4.75379	IgA2_BA1_S	-0.287122	0.124262	FALSE	Downregulated
IgA2_BA4_S	5.67988	5.64147	5.70157	5.7255	5.68753	5.72263	5.7439	5.81191	5.62364	5.67715	5.58392	5.65992	5.56677	3.55194	5.58004	5.43866	5.33025	5.69723	4.26903	5.72591	IgA2_BA4_S	-0.344978	0.160826	FALSE	Downregulated
FcgR2a_H167_D614G_S16	5.66464	6.03141	5.79657	5.08825	5.38507	5.39293	5.57303	5.98632	4.17677	4.90482	5.61203	5.84726	5.98923	5.02998	5.55986	5.45798	5.49686	5.02288	6.03342	5.23426	FcgR2a_H167_D614G_S16	0.300024	0.143315	FALSE	Upregulated
FcgR2a_H167_NC	4.01427	4.98777	4.96538	6.09517	4.6502	3.99049	4.23338	5.63199	3.95114	4.48383	5.25882	4.95661	5.84819	5.30569	5.15131	4.6084	6.0569	6.1038	5.7478	4.23169	FcgR2a_H167_NC	0.48912	0.128474	FALSE	Upregulated
FcgR2a_R167_B4_RBD	4.93486	4.82289	3.81141	4.32516	3.86338	4.15961	4.8076	5.52247	4.15465	5.07251	3.94364	4.67002	4.31719	6.0607	5.03342	5.42334	5.54102	4.3003	5.4422	4.70461	FcgR2a_R167_B4_RBD	0.396607	0.157877	FALSE	Upregulated
FcgR2a_R167_OC43_S	5.52583	5.95134	6.02938	5.15183	5.79134	5.83506	6.09167	5.75853	4.91193	5.46823	5.73119	5.60654	6.05115	5.94027	5.91698	5.52265	5.60638	5.06641	5.94866	5.77779	FcgR2a_R167_OC43_S	0.224317	0.1281	FALSE	Upregulated
FcgR2a_R167_HKU1_S	4.97482	5.47185	5.83091	4.82425	5.31406	4.48781	6.01536	5.26469	5.24532	5.29256	5.17025	5.61419	5.37921	5.71089	5.25211	5.1193	4.95951	5.46614	5.1577	5.40884	FcgR2a_R167_HKU1_S	0.216351	0.164019	FALSE	Upregulated
FcgR2b_c_NC	3.7356	4.38062	4.29298	6.11394	3.83436	3.66257	3.729	5.53375	3.74695	3.7676	4.67836	4.68652	5.7214	5.04592	4.55876	4.13794	6.02119	5.84059	5.57271	4.00672	FcgR2b_c_NC	0.51153	0.180103	FALSE	Upregulated
FcgR2b_c_OC43_S	5.22283	5.88024	6.00346	5.66656	5.61175	5.75929	6.01912	6.00152	4.61046	4.41164	5.38652	5.80106	6.04139	4.87576	5.73878	5.97451	4.98587	5.46093	5.99607	4.6477	FcgR2b_c_OC43_S	0.314526	0.18242	FALSE	Upregulated
FcgR3a_F176_NC	3.53523	4.5754	4.41796	6.07737	3.98195	3.69223	3.52872	5.48161	3.45984	3.64523	4.79574	4.65494	5.65418	4.73256	4.51297	4.17693	6.01072	5.82871	5.59061	3.71937	FcgR3a_F176_NC	0.530831	0.180526	FALSE	Upregulated
FcgR3a_V176_BA1_S	5.99782	6.04336	5.97474	6.02325	5.8379	5.84572	6.03141	5.98543	5.59926	6.01284	5.84572	5.98945	6.03543	6.09864	6.01703	6.03941	6.05881	5.90526	6.07918	5.92686	FcgR3a_V176_BA1_S	0.086317	0.119189	FALSE	Upregulated
FcgR3a_V176_OC43_S	5.37013	5.89927	5.85763	5.12021	5.65321	5.65128	6.01912	5.41296	4.75584	5.13635	5.57534	5.37521	5.98588	5.71139	5.67897	5.33207	5.52561	4.96912	5.87216	5.65079	FcgR3a_V176_OC43_S	0.218793	0.152327	FALSE	Upregulated
FcgR3a_V176_HKU1_S	4.99414	5.53163	5.55185	4.78162	5.27129	4.65632	5.81856	4.97092	5.06406	4.94314	5.1055	5.47783	5.36648	5.5197	5.08106	4.84778	4.96327	5.33156	5.31362	5.39406	FcgR3a_V176_HKU1_S	0.183294	0.176636	FALSE	Upregulated
FcgR3b_NA2_D614G_S27	5.62325	5.9825	5.3983	5.93576	4.86733	5.24526	5.40474	5.82834	3.89257	5.75702	4.84308	5.43587	5.99145	6.13033	5.61975	5.89625	6.03941	4.26885	6.10551	5.55635	FcgR3b_NA2_D614G_S27	0.373335	0.166892	FALSE	Upregulated
FcgR3b_NA2_D614G_RBD	5.32578	5.9266	5.4257	5.3464	5.21932	4.9005	5.65658	5.87506	3.89415	5.58258	4.72469	5.51795	5.81558	6.13354	5.62912	5.82995	6.06819	4.25498	6.08636	5.34181	FcgR3b_NA2_D614G_RBD	0.40826	0.119871	FALSE	Upregulated
FcgR3b_NA2_D614G_NTD	3.89851	3.85546	3.86156	4.02038	3.87515	3.92873	3.76193	3.69823	3.75297	3.82282	3.85745	3.76967	4.03511	4.82501	3.92288	3.85691	3.88564	3.77963	4.2756	3.9533	FcgR3b_NA2_D614G_NTD	0.149044	0.176709	FALSE	Upregulated
FcgR3b_NA2_B1_RBD	4.43772	4.59182	4.18163	4.32233	4.08313	4.11133	4.332	4.53224	4.03933	4.18683	3.94539	4.1407	4.30983	5.87216	4.35063	4.56623	5.33615	4.01064	5.30093	4.20138	FcgR3b_NA2_B1_RBD	0.298256	0.18043	FALSE	Upregulated
FcgR3b_NA2_OC43_S	4.93446	5.74974	5.8485	4.15465	5.25053	5.58392	5.96965	4.71824	4.39326	4.00702	4.86667	4.43404	5.87332	5.52531	5.36201	4.61414	5.02342	3.80895	5.75891	5.26608	FcgR3b_NA2_OC43_S	0.390757	0.185033	FALSE	Upregulated
IgM_D614G_S	4.35756	5.06561	4.48335	4.17381	4.49094	4.03479	4.4534	4.19899	3.95436	4.1272	5.10371	3.63574	5.56781	4.70612	4.98892	4.27299	5.56278	4.59609	4.85634	4.15737	IgM_D614G_S	0.299929	0.193252	FALSE	Upregulated
D614G_ADCD	4.07773	4.34399	4.21328	4.34176	3.98684	4.12917	4.27875	4.25414	1.70458	4.30323	4.07352	1.81823	4.33428	4.37678	4.35776	4.37602	4.3627	2.88309	4.35984	4.22841	D614G_ADCD	0.465109	0.196571	FALSE	Upregulated
IgG4_HKU1_S	3.41027	3.19631	3.16212	3.80199	3.18184	2.87303	2.87881	3.11909	3.81862	3.5059	2.83378	3.30081	3.09412	3.36745	3.19756	3.14907	3.1038	3.11727	2.67394	2.97909	IgG4_HKU1_S	-0.165284	0.208253	FALSE	Downregulated
IgM_BA4_S	5.51918	5.37705	5.74858	5.53896	5.70757	5.60702	5.77743	5.60448	5.58679	5.56932	5.48543	5.37598	5.61811	4.69529	5.43671	5.43216	5.43733	5.81921	4.56119	5.53507	IgM_BA4_S	-0.177715	0.2087	FALSE	Downregulated
FcgR2a_H167_OC43_S	5.69285	6.01703	6.03342	5.41036	5.9266	5.78497	6.08099	5.99826	5.0029	5.37597	5.7348	5.83091	6.06633	5.47653	5.95061	5.93222	5.84105	5.85763	6.02531	5.10911	FcgR2a_H167_OC43_S	0.178507	0.21152	FALSE	Upregulated
FcgR3a_V176_B1_RBD	4.93671	5.20401	4.10646	4.64099	3.91701	4.01174	5.00702	5.21829	3.66666	4.84482	3.78526	4.44529	4.51318	5.96213	4.72489	5.15315	5.71725	3.90187	5.58679	4.3706	FcgR3a_V176_B1_RBD	0.376861	0.203764	FALSE	Upregulated
IgG4_BA4_S	5.72591	5.39099	5.46732	5.4427	5.51093	5.49223	5.53923	5.38676	5.53378	5.47004	5.34249	5.47801	5.31502	5.75089	5.24015	5.56349	5.47098	5.50803	4.37142	5.48532	IgG4_BA4_S	-0.152692	0.217652	FALSE	Downregulated
FcgR3b_NA2_HKU1_S	4.29154	4.92116	5.26034	3.78355	4.46	3.95022	5.39539	3.94761	4.52212	3.87616	3.99978	4.78301	4.49613	5.05419	4.38131	3.77291	4.0013	4.45756	4.67218	4.77942	FcgR3b_NA2_HKU1_S	0.267973	0.220044	FALSE	Upregulated
IgG2_OC43_S	4.5359	4.20614	4.80572	4.51182	4.48177	4.18067	5.04703	4.13264	4.59581	4.51663	4.27542	4.18076	4.39264	4.20439	4.54981	4.51916	5.04899	4.81889	4.17716	3.9553	IgG2_OC43_S	-0.161294	0.23689	FALSE	Downregulated
IgA1_D614G_S10	4.46321	5.2197	5.17949	4.10102	4.54651	4.55064	4.73883	4.55414	3.78308	4.43485	4.69009	4.3387	4.75178	4.61061	5.24048	4.56948	5.05188	3.79706	4.60123	4.33321	IgA1_D614G_S10	0.215835	0.233836	FALSE	Upregulated
FcgR2b_c_D614G_S20	5.61207	5.8791	5.5221	5.63699	4.53395	5.07559	4.65844	6.02119	3.50961	4.06006	5.27565	5.95085	5.94077	4.33591	5.04259	5.40991	4.39524	3.87815	6.03743	4.75104	FcgR2b_c_D614G_S20	0.410973	0.232896	FALSE	Upregulated
FcgR3a_V176_D614G_RBD	5.84198	5.95952	5.60066	5.75397	5.71265	5.29205	5.93273	5.95999	4.23946	5.87593	5.31336	5.84105	5.93349	6.12548	5.88874	5.96614	6.07004	5.02525	6.07918	5.68124	FcgR3a_V176_D614G_RBD	0.234649	0.239708	FALSE	Upregulated
FcgR3b_NA1_OC43_S	4.98357	5.76567	5.81558	4.00417	5.34277	5.55512	5.935	5.74001	4.31799	3.80096	4.56007	5.07691	5.93802	3.59983	5.35031	5.67718	4.75239	5.36538	5.82543	3.51208	FcgR3b_NA1_OC43_S	0.426053	0.240073	FALSE	Upregulated
FcgR3b_NA2_NC	3.68368	4.02375	4.06839	6.08099	3.73247	3.60692	3.56158	4.57334	3.54593	3.51428	4.10305	3.59412	5.44343	4.40918	3.96997	3.6792	5.96965	4.92353	5.05469	6.09342	FcgR3b_NA2_NC	0.484624	0.225971	FALSE	Upregulated
FcgR3a_F176_HKU1_S	4.90759	5.27872	5.41663	5.12065	5.08464	4.61472	5.65321	5.13039	4.77981	3.89998	4.69745	5.23508	5.15857	4.15483	4.96927	5.20889	4.62584	5.28013	5.26397	4.94248	FcgR3a_F176_HKU1_S	0.218491	0.243322	FALSE	Upregulated
IgG2_D614G_S4	4.71662	3.83894	3.43313	3.52349	4.17817	3.3438	4.08739	3.92732	3.80294	4.43293	3.48144	3.87941	3.59306	4.13083	4.01833	4.14206	4.59801	3.94396	3.59693	3.37585	IgG2_D614G_S4	-0.20438	0.250121	FALSE	Downregulated
FcgR3a_F176_D614G_S22	5.19181	5.90227	5.52645	5.61337	4.74073	5.41391	5.02204	5.89955	3.39384	4.11646	5.33504	5.67943	5.84572	4.07593	4.99527	5.29181	4.8595	4.74089	5.94052	4.6271	FcgR3a_F176_D614G_S22	0.347938	0.256263	FALSE	Upregulated
IgM_BA1_S	4.63114	4.34235	4.66827	4.71539	4.93473	4.85785	5.02392	4.57667	4.68415	4.67116	4.51027	4.43134	5.01353	4.4489	4.73603	4.30457	5.11151	5.19567	4.46721	4.51228	IgM_BA1_S	-0.130598	0.26383	FALSE	Downregulated
FcgR3b_NA2_D614G_S	5.5176	6.01912	5.88195	5.97841	5.56623	5.72057	5.4795	5.99935	3.53713	5.85278	5.59137	5.95158	6.08279	6.14613	5.9425	6.00389	6.07188	4.52205	6.11561	5.65273	FcgR3b_NA2_D614G_S	0.309907	0.264178	FALSE	Upregulated
D614G_ADCP	2.42732	2.44483	2.38292	2.58995	2.46464	2.37566	2.233	2.31069	1.9952	2.3962	2.39794	2.12548	2.46835	2.50243	2.40226	2.25285	2.38021	2.30211	2.5682	2.48926	D614G_ADCP	0.0738296	0.275258	FALSE	Upregulated
FcgR2a_R167_D614G_RBD	6.01828	6.01494	5.7348	5.74233	5.78497	5.24782	6.04727	6.06633	4.61169	6.03543	5.32696	5.97313	5.98789	6.15076	5.98722	6.07188	6.10209	5.04561	6.10721	5.716	FcgR2a_R167_D614G_RBD	0.199265	0.285018	FALSE	Upregulated
D614G_ADNKA_MIP1b	1.51521	1.5172	1.84167	1.84167	1.14768	1.72469	1.09342	1.02551	0.982949	1.68124	1.29885	0.948168	1.90417	1.77305	1.37658	1.32634	1.70885	1.04864	1.91698	1.7364	D614G_ADNKA_MIP1b	0.152381	0.319064	FALSE	Upregulated
IgG1_HKU1_S	4.37604	5.03476	4.70812	4.13721	4.79855	3.51739	5.4083	4.5519	4.52274	4.44134	4.6714	5.1392	4.85751	5.01813	4.72363	3.86853	4.19569	4.76442	4.78612	4.98166	IgG1_HKU1_S	0.20869	0.298201	FALSE	Upregulated
IgM_D614G_RBD	4.59025	5.12788	4.48618	4.14164	4.54533	4.1998	4.67053	4.68401	5.19217	4.35443	4.84605	4.16486	5.34524	4.7754	5.05402	4.38991	5.736	5.34215	4.80385	4.40256	IgM_D614G_RBD	0.197014	0.319022	FALSE	Upregulated
FcgR2a_H167_D614G_NTD	4.36645	4.32894	4.09255	4.49737	4.03074	4.28393	4.29667	5.1777	4.18244	4.3625	4.02588	5.4839	4.7557	5.42258	4.51587	3.98657	4.43147	4.33857	5.31785	4.19776	FcgR2a_H167_D614G_NTD	0.217273	0.305898	FALSE	Upregulated
FcgR2a_R167_B1_RBD	4.96876	4.88878	3.7542	4.23891	3.68592	3.72799	5.09397	5.36119	3.78675	5.12454	3.61516	4.31152	4.18503	6.03882	4.79904	5.27756	5.62257	3.9073	5.3299	3.96811	FcgR2a_R167_B1_RBD	0.333385	0.319247	FALSE	Upregulated
FcgR3a_V176_D614G_S	5.93069	6.03743	5.88818	5.99255	5.8293	5.75702	5.8488	5.98453	3.868	5.98091	5.76975	5.99978	6.07188	6.13672	5.98744	6.01912	6.06819	5.27234	6.10209	5.80618	FcgR3a_V176_D614G_S	0.226091	0.308445	FALSE	Upregulated
FcgR3a_V176_D614G_S23	5.9941	6.01912	5.61751	5.96402	5.56408	5.53817	5.83378	5.9248	3.78781	5.97612	5.44351	5.81987	6.00839	6.12222	5.86213	5.991	6.0569	5.03271	6.08991	5.73719	FcgR3a_V176_D614G_S23	0.242658	0.304162	FALSE	Upregulated
FcgR3b_NA1_BA1_S	6.03342	6.09691	6.02938	6.07555	5.93676	5.94645	6.03543	6.11394	5.79414	6.07372	5.96166	6.13033	6.06446	5.9952	6.04922	6.01452	6.08991	6.01494	6.12222	5.9987	FcgR3b_NA1_BA1_S	0.0422109	0.313997	FALSE	Upregulated
IgG4_OC43_S	4.72461	3.37885	3.21072	3.77327	4.02973	2.96731	3.01473	3.08902	3.42333	3.51322	2.96755	3.24638	3.37985	3.8418	3.99804	3.19438	3.73755	3.19714	3.02263	3.10755	IgG4_OC43_S	-0.19777	0.332497	FALSE	Downregulated
IgM_D614G_S13	4.54373	4.82863	4.08146	4.16501	4.25446	3.99904	4.4289	4.16468	4.27482	4.07412	4.56956	3.64929	5.47329	4.63517	4.7784	4.2447	5.53186	4.50176	4.73511	4.04423	IgM_D614G_S13	0.199664	0.342414	FALSE	Upregulated
FcgR2a_R167_BA1_S	6.09342	6.08636	6.08279	6.07737	6.03141	6.03941	6.08636	6.09342	6.03902	6.10551	6.01703	6.0569	6.08458	6.12872	6.09342	6.10209	6.08636	6.04922	6.10721	6.05308	FcgR2a_R167_BA1_S	0.0248087	0.348531	FALSE	Upregulated
IgG2_HKU1_S	4.67469	3.83184	5.35575	4.71809	4.7356	4.50002	5.31059	4.34606	4.80762	4.51368	4.65827	4.30934	4.85064	3.95153	4.75203	4.98159	4.94654	5.20139	4.04291	4.07337	IgG2_HKU1_S	-0.178732	0.36274	FALSE	Downregulated
IgA1_HKU1_S	4.58718	4.79532	5.25799	4.26889	4.4779	4.64468	4.55121	4.44822	4.68202	4.55763	4.51957	4.58041	5.14073	4.80744	5.09582	4.08906	5.12149	4.79647	4.21419	4.62164	IgA1_HKU1_S	0.12759	0.367954	FALSE	Upregulated
IgG1_RSV_F	5.50123	5.4882	6.05115	5.38124	5.74468	5.77195	6.05115	6.00303	6.06633	5.94002	6.06633	6.02119	5.15507	5.7767	6.03141	5.47585	5.91514	5.74586	5.79029	5.87157	IgG1_RSV_F	-0.107013	0.37584	FALSE	Downregulated
FcgR2a_R167_D614G_S17	6.08099	6.04727	5.65801	6.01452	5.5381	5.44484	5.96802	6.06258	4.01376	6.07555	5.39711	5.95376	6.06819	6.15229	5.97451	6.06258	6.08279	4.78324	6.12222	5.75511	FcgR2a_R167_D614G_S17	0.211657	0.378251	FALSE	Upregulated
IgA2_OC43_S	3.34439	4.03003	3.94919	3.31576	3.27681	3.18991	3.70952	3.72941	3.72086	3.46412	3.31355	3.54494	4.20961	3.17216	4.51009	3.10806	4.09982	3.32139	3.3438	3.13306	IgA2_OC43_S	0.152713	0.401516	FALSE	Upregulated
IgA2_RSV_F	3.45811	3.22827	4.75608	3.21775	3.81251	3.25419	3.74861	4.12299	4.30912	3.87011	3.89148	4.51172	3.63493	3.29973	4.0328	3.39924	3.89952	3.16702	3.22712	3.32797	IgA2_RSV_F	-0.177698	0.399155	FALSE	Downregulated
FcgR3b_NA1_NC	3.37912	3.56714	3.60233	6.09342	3.39489	3.27068	3.18469	4.80544	3.26505	3.10089	3.76391	3.75614	5.54061	3.86332	3.70659	3.49276	5.97405	6.09864	5.01526	3.48029	FcgR3b_NA1_NC	0.398954	0.395046	FALSE	Upregulated
D614G_ADNKA_CD107a	0.665581	0.624282	1.04727	1.01347	-0.387216	0.936765	-0.366532	-0.39794	-1.07058	0.860038	0.350248	-0.29243	1.15229	0.822822	0.218798	0.0845763	0.773421	-0.628932	1.10209	0.980912	D614G_ADNKA_CD107a	0.252341	0.408605	FALSE	Upregulated
BA4_5__ADNKA_MIP1b	1.11959	1.04454	1.46982	1.5172	0.889862	1.46687	0.922725	0.68842	0.885361	1.19312	1.22194	0.875929	1.73159	1.7679	0.93374	0.844166	1.31911	0.872156	1.80584	1.55267	BA4_5__ADNKA_MIP1b	0.129915	0.412121	FALSE	Upregulated
IgG4_BA1_S	5.8038	5.31752	4.47547	4.44221	4.8877	4.54104	5.16322	5.06266	5.05791	5.13672	4.44358	5.02099	4.12545	5.94841	4.29493	5.49625	5.23747	4.78123	3.5961	4.5286	IgG4_BA1_S	-0.210802	0.414404	FALSE	Downregulated
FcgR2a_R167_RSV_F	6.01284	5.84541	6.14301	5.86599	6.07737	6.10551	6.14457	6.13513	6.15229	6.12222	6.1383	6.12057	5.74702	6.10209	6.12872	6.05308	6.08991	6.07004	6.07188	6.08814	FcgR2a_R167_RSV_F	-0.0445041	0.418544	FALSE	Downregulated
FcgR2a_R167_D614G_S	6.055	6.055	6.00604	6.04336	5.89763	5.84788	6.00087	6.08636	4.01119	6.07918	5.8739	6.0607	6.11227	6.16732	6.0607	6.08099	6.09167	5.19851	6.12222	5.81458	FcgR2a_R167_D614G_S	0.17426	0.426961	FALSE	Upregulated
FcgR3a_F176_BA1_S	5.95158	6.05308	5.93852	6.05881	5.64982	5.82737	5.93902	6.09342	5.4049	6.03342	5.79274	6.1038	6.01494	5.78355	6.02119	5.91355	6.06446	5.87679	6.09342	5.70586	FcgR3a_F176_BA1_S	0.0668405	0.42498	FALSE	Upregulated
BA4_5__ADNKA_IFNg	0.240549	-0.142668	1.05308	1.1245	-0.381952	1.10483	-0.646853	-1.12494	-0.720105	0.469085	-0.263603	-0.639217	1.44638	1.42894	-0.130768	-0.323306	0.782473	-0.754487	1.53593	1.15836	BA4_5__ADNKA_IFNg	0.307682	0.432405	FALSE	Upregulated
FcgR3b_NA2_RSV_F	5.8451	5.64395	6.11727	5.59225	5.98744	6.07372	6.11561	6.09864	6.12057	6.06258	6.11727	6.08991	5.28537	6.05308	6.09864	5.91934	6.06446	5.97864	6.03941	6.05115	FcgR3b_NA2_RSV_F	-0.0783411	0.43845	FALSE	Downregulated
D614G_ADNKA_IFNg	1.02469	0.977037	1.45864	1.49762	0.117271	1.30856	-0.267606	-0.35164	-1.07058	1.2393	0.636488	-0.468521	1.56703	1.38739	0.555094	0.526339	1.35122	-0.79588	1.56937	1.34537	D614G_ADNKA_IFNg	0.287031	0.457216	FALSE	Upregulated
FcgR3b_NA1_D614G_RBD	5.27659	5.85582	5.22493	5.20907	5.07855	4.69263	5.33499	6.09167	3.39226	5.72713	4.21001	6.12548	5.82445	4.93548	5.40085	5.0255	6.0569	5.32644	6.10721	3.84217	FcgR3b_NA1_D614G_RBD	0.253089	0.455498	FALSE	Upregulated
IgG2_B4_RBD	4.38456	3.83502	3.24674	3.68363	3.51295	3.52251	4.18171	4.0661	3.82484	3.9131	3.32531	3.45202	3.75683	4.64265	4.45902	4.57734	4.80195	4.0508	3.78884	3.63317	IgG2_B4_RBD	0.145394	0.476613	FALSE	Upregulated
FcgR3b_NA1_D614G_S	5.53883	6.05308	5.91514	5.98677	5.64787	5.73199	5.25569	6.12548	3.06819	5.993	5.53215	6.14922	6.11561	5.5434	5.95928	5.74036	6.08991	5.70586	6.13988	4.09493	FcgR3b_NA1_D614G_S	0.239941	0.482358	FALSE	Upregulated
FcgR3b_NA1_D614G_S25	5.58501	5.99629	5.40939	5.96685	4.87658	5.13551	5.08474	6.11059	3.12516	5.87679	4.54299	6.12872	6.05115	5.20205	5.65459	5.07624	6.02531	5.63553	6.13194	3.68713	FcgR3b_NA1_D614G_S25	0.260725	0.480644	FALSE	Upregulated
FcgR3a_V176_RSV_F	5.90714	5.86923	6.09864	5.82963	6.01912	6.05881	6.10209	6.08636	6.11059	6.06258	6.10551	6.07918	5.77779	6.03543	6.08458	5.96825	6.0607	6.00561	6.03141	6.03543	FcgR3a_V176_RSV_F	-0.0342614	0.487177	FALSE	Downregulated
IgA2_B4_RBD	3.08547	3.19438	3.11444	3.22233	2.99913	2.91142	3.38193	3.70919	3.25959	3.07518	3.03019	3.0799	3.28702	3.13258	3.41338	3.10449	3.62107	3.03862	3.28544	3.03181	IgA2_B4_RBD	0.0645126	0.498156	FALSE	Upregulated
IgA1_BA1_S	4.89928	5.36546	5.46114	4.93837	4.92248	4.71877	5.14984	4.7223	4.46882	4.92018	4.83856	4.65181	4.74979	4.63717	5.354	4.89455	5.01198	4.63527	4.66201	4.84056	IgA1_BA1_S	0.0802158	0.510712	FALSE	Upregulated
FcgR2b_c_RSV_F	6.01009	5.7801	6.15381	5.94915	6.08458	6.1271	6.1383	6.09342	6.15836	5.76975	6.15534	6.10209	5.666	6.1383	6.14145	6.14768	6.08636	5.81705	6.10209	6.08636	FcgR2b_c_RSV_F	-0.0454838	0.530553	FALSE	Downregulated
BA4_5__ADCP	2.45408	2.5172	2.52569	2.57634	2.51322	2.43457	2.26245	2.25888	2.21484	2.50987	2.48996	2.33244	2.50853	2.53339	2.37107	2.35218	2.50174	2.43775	2.58206	2.50718	BA4_5__ADCP	0.0304411	0.574273	FALSE	Upregulated
IgG2_B1_RBD	4.54776	4.02993	3.33314	3.8635	3.57449	3.46015	4.4592	4.029	3.76178	3.92046	3.35199	3.45317	3.75201	4.8213	4.39265	4.66572	4.89553	4.13325	3.85848	3.58047	IgG2_B1_RBD	0.130793	0.555553	FALSE	Upregulated
IgG3_RSV_F	4.12013	3.80686	3.98168	4.01368	4.90441	4.18164	3.73787	4.3057	3.48862	4.34097	3.98306	3.88437	3.77052	4.35939	3.99171	3.65234	3.76971	4.01187	3.65849	4.04301	IgG3_RSV_F	-0.0842895	0.561546	FALSE	Downregulated
IgM_B4_RBD	3.80315	4.32045	4.07505	4.0796	4.89188	4.11896	4.72063	4.75631	4.26271	4.32131	4.06313	3.81003	4.24342	4.48481	4.30968	4.18611	4.81131	4.86735	4.27919	4.19734	IgM_B4_RBD	0.0837	0.574654	FALSE	Upregulated
FcgR2a_H167_D614G_S	6.0607	6.08636	6.04139	6.07188	5.99167	5.81631	6.00945	6.11727	4.51194	6.07372	5.94473	6.13988	6.11059	6.02057	6.07555	5.92298	6.1089	5.95303	6.1271	5.25647	FcgR2a_H167_D614G_S	0.0982143	0.572419	FALSE	Upregulated
FcgR2b_c_D614G_S	6.07555	6.08279	6.02119	6.09342	5.94077	5.84479	5.69082	6.13988	3.69675	6.06819	5.82575	6.16435	6.12385	6.03743	6.07918	5.97543	6.1089	5.6196	6.15076	4.7615	FcgR2b_c_D614G_S	0.148232	0.57907	FALSE	Upregulated
FcgR2b_c_D614G_S19	6.10037	6.055	5.63294	6.08099	5.52111	5.26598	5.62281	6.13354	3.78675	6.03141	5.14855	6.16137	6.08458	5.95158	5.96023	5.45892	6.08991	5.62215	6.14922	4.3467	FcgR2b_c_D614G_S19	0.158562	0.579341	FALSE	Upregulated
FcgR3a_F176_D614G_S	5.954	6.04922	5.9248	6.05881	5.84073	5.78806	5.6744	6.11727	3.18653	6.02531	5.81224	6.13513	6.09167	5.81425	6.01641	5.81057	6.08279	5.66178	6.11727	4.69975	FcgR3a_F176_D614G_S	0.174497	0.568705	FALSE	Upregulated
FcgR3a_F176_OC43_S	5.36968	5.87506	5.87506	5.6028	5.60777	5.68637	5.98159	5.85278	4.5613	4.72986	5.41985	5.62737	5.98655	4.65634	5.63682	5.74935	5.36451	5.49057	5.91408	4.23074	FcgR3a_F176_OC43_S	0.131626	0.570521	FALSE	Upregulated
IgG4_NC	3.48137	3.44537	3.09412	3.33314	3.00647	3.09847	2.96308	3.51435	3.12483	3.00065	3.2307	3.26846	3.14644	3.45909	2.56467	3.49934	3.22141	3.38578	2.90336	3.31545	IgG4_NC	0.0599379	0.591625	FALSE	Upregulated
IgM_RSV_F	3.98396	4.49432	5.20512	3.8979	5.08086	4.44129	4.54143	4.67839	5.27899	5.80175	5.43513	4.11533	4.55798	4.14789	5.57184	4.10437	5.5463	5.01346	4.36244	4.59425	IgM_RSV_F	-0.139289	0.597056	FALSE	Downregulated
FcgR2a_H167_BA1_S	6.06819	6.08458	6.07004	6.07555	6.03543	6.03543	6.08279	6.10209	5.97081	6.09342	5.99629	6.11727	6.08099	6.04922	6.07555	6.05115	6.10037	6.03941	6.1089	6.06258	FcgR2a_H167_BA1_S	0.0148963	0.600932	FALSE	Upregulated
FcgR2a_H167_D614G_RBD	6.04139	6.0569	5.84942	5.94963	5.8848	5.37182	6.03743	6.10721	4.90779	6.06258	5.55345	6.13672	6.03743	5.98565	6.00668	5.62994	6.11561	5.83027	6.11893	5.23348	FcgR2a_H167_D614G_RBD	0.0794686	0.605703	FALSE	Upregulated
IgG2_RSV_F	4.47701	4.0688	4.49467	4.03519	4.00426	3.83426	4.90347	4.87703	5.25978	4.54105	4.84386	4.72168	4.551	4.16854	5.07813	4.04212	5.09283	4.35737	4.57715	4.6133	IgG2_RSV_F	-0.0885279	0.633207	FALSE	Downregulated
IgG4_D614G_S8	5.69548	4.71392	4.09773	2.94768	4.81005	3.08796	3.35083	4.97709	4.85812	5.32915	3.69285	5.15493	3.33985	5.28223	3.72799	5.10616	4.98007	4.45546	3.15609	3.0667	IgG4_D614G_S8	-0.198391	0.628669	FALSE	Downregulated
IgA2_B1_RBD	3.20453	3.33021	3.32346	3.35555	3.18298	3.12791	3.47654	3.64355	3.30867	3.16122	3.19535	3.21669	3.37958	3.20303	3.45909	3.25018	3.77444	3.21352	3.43289	3.15851	IgA2_B1_RBD	0.0390129	0.625677	FALSE	Upregulated
IgM_B1_RBD	3.75201	4.18407	3.75838	3.93581	4.44134	4.00817	4.56469	4.38276	4.3739	4.16318	3.91516	3.69788	4.13308	4.3338	4.17116	4.17301	4.81574	5.00983	4.20879	4.0331	IgM_B1_RBD	0.0720089	0.640595	FALSE	Upregulated
FcgR2b_c_D614G_RBD	6.055	6.0249	5.59537	5.91934	5.68574	4.83558	5.81276	6.12222	4.092	6.03141	5.02155	6.16137	5.99826	5.96708	5.9619	5.31852	6.09691	5.3052	6.13988	4.55361	FcgR2b_c_D614G_RBD	0.127527	0.634876	FALSE	Upregulated
FcgR3a_F176_D614G_NTD	3.48151	3.25612	3.26138	4.02676	3.08458	3.69688	3.30696	4.59854	3.23083	3.28747	3.26505	5.09675	4.12892	3.26963	3.37712	3.27852	3.44677	3.70706	4.77493	3.48777	FcgR3a_F176_D614G_NTD	0.121644	0.639959	FALSE	Upregulated
IgG3_OC43_S	4.22759	5.21835	5.56049	4.83399	4.74653	4.82433	4.07039	3.72709	3.43321	4.17993	4.18445	4.15515	3.94824	4.21486	3.50304	4.09391	4.13534	3.68592	3.57801	4.10478	IgG3_OC43_S	-0.115621	0.649863	FALSE	Downregulated
IgG3_D614G_RBD	4.54395	4.83716	3.92616	4.2559	4.2559	3.9971	3.87503	3.92446	3.2163	4.04171	3.87332	5.40181	4.27149	4.94762	3.6971	3.97465	4.37594	3.59506	3.99952	3.66238	IgG3_D614G_RBD	-0.100135	0.662494	FALSE	Downregulated
IgA2_D614G_NTD	2.81657	2.91355	2.92557	2.9825	2.90227	2.854	3.16894	3.38408	2.91829	2.95521	2.91036	3.35889	3.05365	2.85095	2.93702	2.85944	3.09691	2.95134	2.84448	2.91355	IgA2_D614G_NTD	-0.0330311	0.661803	FALSE	Downregulated
FcgR2a_H167__D614G_S15	6.08636	6.07555	5.91593	6.06258	5.86243	5.56711	6.01494	6.11727	4.76128	6.05115	5.65466	6.13033	6.08279	5.98023	6.03743	5.6583	6.10551	5.93298	6.12385	5.06107	FcgR2a_H167__D614G_S15	0.0689021	0.681453	FALSE	Upregulated
IgG2_NC	3.80325	4.04204	3.56003	5.01258	3.85531	3.44201	4.06254	3.88868	3.90725	3.70437	3.59583	3.43465	3.83401	3.55279	4.33853	4.69253	4.26855	4.32578	3.46909	4.12522	IgG2_NC	0.074236	0.700185	FALSE	Upregulated
IgG4_RSV_F	3.55425	4.60172	4.20122	3.09499	3.2393	3.4202	3.8723	5.31257	4.01976	4.60746	5.0419	4.07386	3.3681	3.59223	3.67173	3.84979	3.32397	3.48601	3.31112	3.93819	IgG4_RSV_F	0.108468	0.695586	FALSE	Upregulated
IgA1_OC43_S	4.99558	5.30591	5.11799	4.4305	4.80854	4.66408	4.82486	4.53175	4.51782	4.99146	4.54917	4.96052	4.83689	4.65546	5.58768	4.32893	5.25616	5.07386	4.49618	4.65181	IgA1_OC43_S	0.0587755	0.696448	FALSE	Upregulated
IgA1_BA4_S	5.51967	5.61999	5.68664	5.48388	5.53559	5.40654	5.56554	5.80584	5.33464	5.42819	5.37599	5.36335	5.34934	4.63165	5.54665	5.43275	5.31199	5.36897	4.87257	5.57831	IgA1_BA4_S	-0.0432641	0.718999	FALSE	Downregulated
IgA2_NC	3.11042	3.23805	3.3295	3.48437	3.20112	3.10449	3.4504	3.69245	3.36371	3.18427	3.22076	3.2052	3.4606	2.9941	3.37858	3.04999	3.6506	3.26269	3.6939	3.21919	IgA2_NC	0.0343702	0.718849	FALSE	Upregulated
IgM_D614G_S14	3.90639	3.96703	3.69417	3.73687	3.92249	3.80601	4.20976	4.43021	4.02469	3.88335	5.7255	3.52297	4.78587	3.58917	3.95578	3.77393	4.3918	4.42137	3.95966	3.75709	IgM_D614G_S14	-0.079554	0.726617	FALSE	Downregulated
FcgR3a_F176_D614G_S21	5.99167	6.00689	5.62221	6.03342	5.46709	5.54235	5.64836	6.10037	3.41622	5.989	5.35102	6.11727	6.04139	5.6776	5.90417	5.43596	6.0607	5.61184	6.11059	4.17644	FcgR3a_F176_D614G_S21	0.107036	0.728654	FALSE	Upregulated
FcgR3a_F176_RSV_F	5.94596	5.80584	6.11727	5.90875	6.03941	6.055	6.1089	6.0569	6.11727	5.86421	6.12872	6.03543	5.70157	6.08279	6.1038	6.1038	6.07555	6.04139	6.0607	6.01072	FcgR3a_F176_RSV_F	-0.019442	0.733548	FALSE	Downregulated
IgG4_D614G_NTD	5.04005	4.69864	3.32087	2.77232	3.51195	2.84292	3.14067	4.60064	3.97304	3.81161	2.95036	3.56449	2.88958	5.31055	2.85126	4.05206	4.1498	3.60804	2.75891	2.80448	IgG4_D614G_NTD	0.113783	0.753979	FALSE	Upregulated
IgA1_RSV_F	5.24784	4.62773	5.60327	4.12577	5.2982	4.70057	4.83399	4.74278	5.04033	5.07765	4.96779	5.00955	4.98621	4.88169	5.04459	5.10355	4.99394	4.69208	4.5786	4.57317	IgA1_RSV_F	-0.0461951	0.750182	FALSE	Downregulated
FcgR3a_F176_D614G_RBD	5.81023	5.93298	5.58366	5.84665	5.56323	5.2432	5.77159	6.07555	3.88207	5.9588	5.17402	6.11561	5.93349	5.66495	5.8099	5.31409	6.08279	5.45868	6.10037	4.41769	FcgR3a_F176_D614G_RBD	0.0843176	0.745756	FALSE	Upregulated
FcgR3b_NA1_D614G_NTD	3.27887	3.02202	3.09674	3.35189	3.07427	3.30081	3.18625	3.67205	3.15014	3.04179	3.16286	3.94726	3.55576	3.17998	3.14067	3.11876	3.28012	3.14035	4.03597	3.23045	FcgR3b_NA1_D614G_NTD	0.0418472	0.750044	FALSE	Upregulated
IgG3_D614G_S	4.39063	4.35973	3.92332	4.69926	4.24524	3.63377	3.62227	3.89845	3.10278	4.07423	3.69046	3.6971	4.32324	4.80646	3.63073	4.18167	4.20142	3.33596	3.94868	3.48989	IgG3_D614G_S	0.0540988	0.788978	FALSE	Upregulated
IgG3_D614G_NTD	3.21801	3.26951	3.08493	3.74414	3.11926	3.33606	3.09008	3.17998	2.81823	3.26752	3.1817	3.0876	3.28126	3.74127	2.85673	3.05557	3.11611	3.11711	3.07151	3.04258	IgG3_D614G_NTD	-0.0278254	0.793448	FALSE	Downregulated
FcgR2b_c_D614G_NTD	3.53269	3.29994	3.17493	3.44925	3.17725	3.46082	3.49408	4.37139	3.40603	3.37976	3.2079	5.34541	3.70415	3.94554	3.40295	3.16702	3.38462	3.39602	4.49197	3.51275	FcgR2b_c_D614G_NTD	0.0628857	0.798844	FALSE	Upregulated
IgG2_D614G_S	5.45594	5.03044	3.82627	5.01371	4.42499	3.50752	5.18692	5.0293	4.09866	5.06899	3.54314	3.84988	4.45703	5.34712	4.99027	5.41408	5.75702	4.25608	4.38064	3.75686	IgG2_D614G_S	0.0581338	0.85352	FALSE	Upregulated
IgG2_D614G_S3	5.53579	4.83413	3.47574	4.79704	4.16747	3.55255	5.13883	4.69141	4.0597	4.63189	3.29037	3.69701	4.24051	5.44742	4.8428	5.32942	5.63094	4.14005	4.25478	3.57818	IgG2_D614G_S3	0.0332884	0.919903	FALSE	Upregulated
IgG2_D614G_RBD	5.55717	5.01916	3.68673	4.82337	4.34773	3.72214	5.38344	4.92317	4.24512	4.81641	3.53026	4.05302	4.38708	5.30012	4.91116	5.49039	5.65369	4.39609	4.39078	3.90151	IgG2_D614G_RBD	0.0273816	0.926856	FALSE	Upregulated
IgG3_D614G_S5	4.42549	4.71412	3.67242	4.60558	4.04694	3.7608	3.47849	3.71684	2.95521	3.92096	3.49031	3.53995	4.09451	4.53419	3.4368	3.84476	4.08955	3.30675	3.80733	3.5479	IgG3_D614G_S5	0.0362321	0.862973	FALSE	Upregulated
IgG3_NC	4.03042	4.15175	4.542	5.32443	4.43576	3.71767	3.53007	3.5479	3.02366	3.59173	3.84699	3.70333	3.6777	4.5987	4.36649	3.80185	4.61429	3.51182	3.50535	4.29097	IgG3_NC	0.0176174	0.942855	FALSE	Upregulated
IgG3_B1_RBD	3.75709	3.75301	3.57136	3.81295	3.65562	3.57663	3.51568	3.54888	3.12775	3.60858	3.46813	3.56873	3.57316	3.90918	3.37876	3.59279	3.76242	3.42586	3.61637	3.35765	IgG3_B1_RBD	-0.0126546	0.879704	FALSE	Downregulated
IgG3_B4_RBD	3.70608	3.76091	3.3948	3.76155	3.59687	3.66034	3.53142	3.64895	3.16465	3.61935	3.53377	3.55431	3.7155	3.95163	3.32919	3.59588	3.69316	3.41706	3.54444	3.3638	IgG3_B4_RBD	-0.00993363	0.906306	FALSE	Downregulated
IgG3_HKU1_S	4.29898	5.19112	5.67025	4.8002	4.52965	4.5918	4.00393	3.93199	3.67247	3.49921	3.91748	4.23162	3.81872	3.94466	3.32015	4.08739	4.05369	4.12935	3.52336	3.75389	IgG3_HKU1_S	-0.0228184	0.9307	FALSE	Downregulated
IgG4_D614G_S	6.04336	5.80618	4.79834	3.56508	4.89755	3.0525	5.14168	5.46205	5.10547	5.42158	3.06126	5.00514	3.96628	6.03941	3.52016	5.66932	5.81856	4.68438	3.83853	3.21299	IgG4_D614G_S	-0.0114548	0.980393	FALSE	Downregulated
IgG4_D614G_S7	6.08814	5.77195	4.55903	3.29026	4.87739	2.84572	5.12642	5.52159	5.12498	5.29109	3.05404	4.89557	3.69997	6.04727	3.3653	5.67576	5.74115	4.79885	3.69958	3.10209	IgG4_D614G_S7	-0.00933547	0.984956	FALSE	Downregulated
IgG4_D614G_RBD	6.08458	5.88705	4.60437	3.3565	4.86841	3.02469	5.35517	5.56099	5.00814	5.41705	3.05576	4.90401	3.83133	6.03941	3.29688	5.81124	5.77452	4.57485	3.79737	3.38346	IgG4_D614G_RBD	-0.00618818	0.989844	FALSE	Downregulated
IgG4_B1_RBD	5.51957	5.14169	3.25792	3.10312	3.98561	3.13767	4.41324	4.89369	4.19297	4.42702	3.09272	3.96045	3.28791	5.6721	3.12905	5.19555	4.97173	3.72374	3.30125	3.16982	IgG4_B1_RBD	-0.00313832	0.99383	FALSE	Downregulated
IgG4_B4_RBD	5.4043	5.17008	3.15518	2.98677	3.99933	3.02755	3.68034	4.8712	4.19727	4.31447	3.07207	3.82468	3.21431	5.43466	2.95182	5.18579	5.02661	3.69395	3.03563	3.13066	IgG4_B4_RBD	0.0309899	0.940319	FALSE	Upregulated
IgA1_NC	4.09608	3.88916	4.71699	4.25108	4.42663	3.86988	3.93044	4.06117	3.88649	4.32405	4.56982	3.82969	4.15762	4.1219	4.11803	3.70256	4.91919	3.89009	5.17836	4.35178	IgA1_NC	0.00843339	0.962	FALSE	Upregulated
IgA2_HKU1_S	3.28981	3.32919	4.15499	3.33905	3.29513	3.16017	3.88635	3.71341	3.99227	3.2647	3.39559	3.40175	4.4217	3.2572	3.77415	3.08796	4.14748	3.12123	3.19312	3.13783	IgA2_HKU1_S	0.00184984	0.992017	FALSE	Upregulated
IgM_D614G_NTD	3.55877	4.00544	3.40303	3.62469	3.98579	3.8791	3.97743	4.17468	3.87826	3.88275	3.93954	3.61183	3.63478	3.5231	3.80828	3.82227	4.33336	4.55385	3.73263	3.72989	IgM_D614G_NTD	-0.0283564	0.824787	FALSE	Downregulated
IgM_NC	4.59258	4.99513	4.28852	5.31419	4.41176	4.7086	4.86802	4.94611	4.79295	4.63258	4.78824	4.30578	5.05137	4.14927	4.9329	4.84406	5.54605	5.41202	4.63365	5.09826	IgM_NC	0.0390525	0.817246	FALSE	Upregulated
IgM_OC43_S	4.19016	4.9521	4.59065	4.45778	4.74268	4.64553	4.56668	4.77827	4.7956	4.75068	4.50914	4.2847	5.20497	4.08052	4.83242	4.77595	5.60613	4.86515	4.41928	4.32411	IgM_OC43_S	0.027433	0.86437	FALSE	Upregulated
IgM_HKU1_S	4.13274	5.08669	4.65182	4.52152	4.54193	4.79286	4.64945	4.73272	4.96582	4.8349	4.47696	4.1336	4.81008	4.02668	4.93556	4.85102	5.76418	4.83864	4.32322	4.34596	IgM_HKU1_S	-0.0211604	0.906092	FALSE	Downregulated
FcgR2a_H167_B1_RBD	5.4944	5.57522	4.82703	5.26815	4.83309	4.76787	5.52991	5.8037	4.60832	5.49632	4.62133	6.01072	5.15085	5.34532	5.37469	4.69464	5.97428	4.96714	5.92091	4.7372	FcgR2a_H167_B1_RBD	-0.0207666	0.922929	FALSE	Downregulated
FcgR2a_H167_BA4_S	6.15229	6.15076	6.15381	6.15229	6.15685	6.15836	6.14301	6.15076	6.15381	6.15534	6.15076	6.14768	6.14922	6.15836	6.14922	6.15987	6.15076	6.14613	6.14922	6.15987	FcgR2a_H167_BA4_S	0.000606532	0.979272	FALSE	Upregulated
FcgR2a_H167_B4_RBD	5.46291	5.53378	4.45373	5.02074	4.71549	4.53448	5.23904	5.86392	4.47787	5.60738	4.40024	6.03941	5.01592	5.46696	5.51752	4.26999	5.94002	5.28277	5.95617	4.51296	FcgR2a_H167_B4_RBD	0.043613	0.86997	FALSE	Upregulated
FcgR2a_H167_RSV_F	6.04336	6.01284	6.13672	5.991	6.09517	6.08099	6.13672	6.08814	6.13513	5.99078	6.12872	6.06819	5.97474	6.11394	6.11561	6.12222	6.1089	6.08991	6.09864	6.07555	FcgR2a_H167_RSV_F	0.0049331	0.88085	FALSE	Upregulated
FcgR2a_R167_BA4_S	6.16732	6.15076	6.16879	6.16137	6.16286	6.16879	6.15987	6.15381	6.17026	6.15836	6.15381	6.15076	6.16584	6.15076	6.15685	6.16286	6.14613	6.16435	6.15381	6.16286	FcgR2a_R167_BA4_S	-0.000882875	0.969996	FALSE	Downregulated
FcgR2b_c_BA1_S	6.10721	6.12057	6.1038	6.08814	6.08279	6.08991	6.10721	6.12385	6.04727	6.1089	6.07372	6.14457	6.07372	6.07555	6.10551	6.08636	6.11561	6.09342	6.13513	6.09691	FcgR2b_c_BA1_S	0.00495014	0.845991	FALSE	Upregulated
FcgR2b_c_B1_RBD	5.04608	4.79969	3.68029	4.83184	3.48058	3.79741	4.28707	5.71012	3.7328	4.59568	3.67279	6.0607	4.23184	4.70804	4.49579	3.74017	5.47604	4.04819	5.74586	3.96997	FcgR2b_c_B1_RBD	0.0148952	0.966421	FALSE	Upregulated
FcgR2b_c_BA4_S	6.16435	6.17173	6.17026	6.14922	6.17173	6.17319	6.17026	6.15381	6.17173	6.17464	6.16584	6.16435	6.14922	6.16435	6.16732	6.16584	6.16286	6.17898	6.16137	6.17464	FcgR2b_c_BA4_S	-0.00106514	0.963908	FALSE	Downregulated
FcgR2b_c_B4_RBD	5.0096	4.79039	3.53933	4.74667	3.55322	3.92278	4.17181	5.81425	3.73739	4.93242	3.72673	6.08636	4.21676	4.99439	4.85785	3.67182	5.43303	4.31562	5.83347	4.04169	FcgR2b_c_B4_RBD	0.0755565	0.834922	FALSE	Upregulated
FcgR3a_F176_B1_RBD	4.84676	4.87495	4.01874	4.88355	3.66502	4.05645	4.44375	5.5591	3.60708	4.7819	3.70381	5.92221	4.43567	4.31719	4.47651	3.87786	5.62992	4.21533	5.69679	3.80037	FcgR3a_F176_B1_RBD	-0.0267929	0.934538	FALSE	Downregulated
FcgR3a_F176_BA4_S	6.12385	6.1271	6.12057	6.12222	6.12548	6.13194	6.1089	6.13354	6.13033	6.13513	6.1271	6.13194	6.12057	6.12385	6.13033	6.13672	6.12057	6.12872	6.12548	6.1383	FcgR3a_F176_BA4_S	0.00277281	0.905893	FALSE	Upregulated
FcgR3a_F176_B4_RBD	4.89339	4.986	3.93158	4.89123	3.7814	4.11421	4.26326	5.67414	3.68381	5.08594	3.80438	6	4.43774	4.58409	4.76822	3.81335	5.60723	4.8392	5.79518	3.93666	FcgR3a_F176_B4_RBD	0.0641325	0.846494	FALSE	Upregulated
FcgR3a_V176_BA4_S	6.1383	6.13194	6.1383	6.14145	6.14145	6.13513	6.13513	6.12872	6.13513	6.14145	6.13194	6.13672	6.14145	6.12872	6.13354	6.13672	6.13672	6.13988	6.13672	6.13194	FcgR3a_V176_BA4_S	-0.00254956	0.912938	FALSE	Downregulated
FcgR3b_NA1_B1_RBD	4.10163	4.18429	3.53725	3.84108	3.39837	3.60514	3.72989	5.18246	3.36717	4.11229	3.45834	5.68664	3.81664	3.63089	3.78813	3.51068	5.35335	3.69469	5.38788	3.60686	FcgR3b_NA1_B1_RBD	-0.0314115	0.924675	FALSE	Downregulated
FcgR3b_NA1_BA4_S	6.15534	6.14768	6.14301	6.14457	6.14922	6.14768	6.14457	6.14613	6.15836	6.15534	6.15534	6.15534	6.14613	6.15987	6.15381	6.15381	6.14768	6.13672	6.15534	6.15685	FcgR3b_NA1_BA4_S	-0.00140735	0.952069	FALSE	Downregulated
FcgR3b_NA1_B4_RBD	4.1503	4.10255	3.37785	3.73922	3.31534	3.60783	3.58726	5.36578	3.25419	4.44135	3.43513	5.87996	3.86493	3.6744	3.91076	3.39138	5.1208	4.33808	5.56887	3.57449	FcgR3b_NA1_B4_RBD	0.0637726	0.859905	FALSE	Upregulated
FcgR3b_NA1_RSV_F	5.92609	5.64885	6.12548	5.58	6.03941	6.08279	6.11893	6.04238	6.1271	5.65488	6.12548	5.99585	5.37863	6.08636	6.11561	6.12222	6.08099	6.055	6.07555	5.97841	FcgR3b_NA1_RSV_F	-0.0103036	0.919304	FALSE	Downregulated
FcgR3b_NA2_BA4_S	6.14145	6.1383	6.13988	6.1383	6.1383	6.13672	6.13513	6.13194	6.13194	6.13033	6.13033	6.13988	6.13513	6.14301	6.1383	6.13672	6.13194	6.1383	6.14145	6.14301	FcgR3b_NA2_BA4_S	0.00317255	0.891773	FALSE	Upregulated
